# Methylation-associated Gene Expression (MaGE): a non-invasive, in vivo measure of cellular senescence

**DOI:** 10.64898/2026.09.29.26364335

**Authors:** Daniel J. Simpson, Samuel J. Crofts, Christos Mavrommatis, Thomas A. White, Yossawat Suwanlikit, Kirstyn Loyva, Walter A. Rocca, Kejal Kantarci, Michelle M. Mielke, Anne Richmond, Riccardo E. Marioni, Kristina Kirschner, Nathan K. Lebrasseur, Tamir Chandra

## Abstract

Cellular senescence is a central hallmark of aging, yet its measurement in humans remains invasive, low-throughput and tissue-specific, precluding population-scale study. We developed Methylation-associated Gene Expression (MaGE) predictors: whole-blood DNA methylation proxies of p14^ARF^, p16^INK4A^ and p21^CIP1^ expression, plus a composite score, providing the first scalable measure of senescence-marker expression. Deployed across Generation Scotland (n=18,859), MaGE yielded 45 Bonferroni-significant associations spanning 18 incident diseases and all-cause mortality. The two strongest associations recapitulated the established tissue specificity of p21^CIP1^ and p16^INK4A^ activation, with MaGE-p21 associating with incident alcoholic liver disease and MaGE-p16 with pulmonary fibrosis. In a separate study, MaGE tracked disease severity and treatment response in Crohn’s disease. MaGE is a scalable, interpretable biomarker of senescence that enables its study at population scale and offers a route to patient stratification in senolytic trials.
