## Supplementary Data 5 for "Methylation-associated Gene Expression (MaGE): a non-invasive, in vivo measure of cellular senescence"

### Sheet: AdjGrimAge
Clock	N_cases	N_total	HR	LCI	UCI	Z	P	chisq_local	df_local	local_p	chisq_global	df_global	global_p
mean_senesc	842	18858	1.1829	1.09374	1.27932	4.20124	2.6545913940298e-05	0.00255566	1	0.959681	7.93335	4	0.0940502
p14	842	18858	1.14326	1.05888	1.23436	3.42271	0.000620005	0.128102	1	0.720408	7.28887	4	0.121388
p16	842	18858	1.17193	1.08526	1.26553	4.04694	5.18925646342774e-05	0.220758	1	0.638463	8.8462	4	0.0650609
p21	842	18858	1.17184	1.08717	1.26311	4.14437	3.40754900931812e-05	0.0837482	1	0.772281	8.07228	4	0.0889662

### Sheet: AdjGrimAge.1
Clock	N_cases	N_total	HR	LCI	UCI	Z	P	chisq_local	df_local	local_p	chisq_global	df_global	global_p
mean_senesc	842	18858	1.21238	1.12177	1.3103	4.85963	1.17603686453896e-06	0.00527294	1	0.942113	7.63046	4	0.106092
p14	842	18858	1.1642	1.0789	1.25624	3.91631	8.99152314091361e-05	0.142378	1	0.705928	7.10891	4	0.130243
p16	842	18858	1.19981	1.11172	1.29488	4.68227	2.83716037245598e-06	0.206268	1	0.649709	8.93565	4	0.0627281
p21	842	18858	1.20311	1.11675	1.29614	4.86562	1.14097470437675e-06	0.0467992	1	0.828729	7.3806	4	0.117091
