## Supplementary Data 6 for "Methylation-associated Gene Expression (MaGE): a non-invasive, in vivo measure of cellular senescence"

### Sheet: Fig4B SNP Labels
SNP Name in Table	SNP Identifier
a	rs6688931
b	rs443997
c	rs147691919
d	rs12649753
e	rs1598858
f	rs3774938
g	rs7674004
h	rs117474708
i	rs1006026
j	rs726657
k	rs3181348
l	rs11147145
m	rs10844706
n	rs113941471
o	rs2364480
p	rs917911
q	rs9923066
r	rs12602514
s	rs4794824
t	rs10414517
u	rs5752989
v	rs713875

### Sheet: MaGE-p14 SNPs
MAGMA Gene-Based Associations						Lead SNPs
p14-all						p14-all
Gene	Chr	Start	End	P-value		rsID	Chr	Position	P-value	Prioritized Candidate Gene
NFKB1	4	103422486	103538459	4.12915e-13		rs443997	2	8448422	9.94837e-09
MANBA	4	103552660	103682151	1.32848e-11		rs3774938	4	103438439	4.12915e-13	NFKB1
MTMR	22	30279144	30426855	4.1067e-11		rs117474708	8	22633995	2.09054e-10	PEBP4
SCNN1A	12	6456009	6486896	1.74763e-10		rs1006026	9	117691270	2.7561e-09	TNFSF8/15
LTBR	12	6484211	6500733	1.74763e-10		rs2364480	12	6495275	1.74763e-10	LBTR
PEBP4	8	22570769	22857513	2.09054e-10		rs5752989	22	30365780	4.1067e-11	MTMR
HORMAD2	22	30476163	30573064	3.32564e-10
TNFSF8	9	117656003	117692697	2.7561e-09
TNFSF15	9	117546915	117568406	2.16032e-08
ASCC2	22	30184597	30234271	NA

### Sheet: MaGE-p16 SNPs
MAGMA Gene-Based Associations						Lead SNPs
p16-all						p16-all
Gene	Chr	Start	End	P-value		rsID	Chr	Position	P-value	Prioritized Candidate Gene
CSF3	17	38171614	38174066	1.11205e-10		rs147691919	3	78297533	2.96858e-08
MED24	17	38175350	38217468	1.11205e-10		rs7674004	4	103540313	1.18937e-09	NFKB1
PSMD3	17	38137050	38154213	1.47942e-10		rs2364480	12	6495275	1.34427e-09	LTBR
HORMAD2	22	30476163	30573064	1.76164e-10		rs917911	12	9905851	2.04146e-08	CD69
MTMR3	22	30279144	30426855	2.47791e-10		rs4794824	17	38179290	1.11205e-10	CSF3
GSDMA	17	38119226	38134019	4.75037e-10		rs713875	22	30592487	7.70447e-11	MTMR3
NFKB1	4	103422486	103538459	1.18937e-09
SCNN1A	12	6456009	6486896	1.34427e-09
LTBR	12	6484211	6500733	1.34427e-09
MANBA	4	103552660	103682151	3.59901e-09
CD69	12	9905082	9913497	2.04146e-08		p16-female
THRA	17	38214543	38250120	2.2051e-08		rsID	Chr	Position	P-value
CLECL1	12	9868456	9885895	6.78795e-06		rs917911	12	9905851	2.23129e-10
CLEC2D	12	9817565	9848413	2.06138e-05
ASCC2	22	30184597	30234271	NA

### Sheet: MaGE-p21 SNPs
MAGMA Gene-Based Associations						Lead SNPs
p21-all						p21-all
Gene	Chr	Start	End	P-value		rsID	Chr	Position	P-value	Prioritized Candidate Gene
CHFR	12	133398773	133532890	1.25879e-43		rs6688931	1	25889672	6.68853e-18	LDLRAP1
GOLGA3	12	133345495	133405444	2.11866e-39		rs1598858	4	103506095	1.12109e-12	NFKB1
ZNF605	12	133498019	133532892	2.56851e-32		rs2364480	12	6495275	4.21061e-10	LBTR
ANKLE2	12	133302254	133338474	2.72133e-22		rs113941471	12	133438985	5.04847e-11	PGAM5
LDLRAP1	1	25870071	25895377	6.68853e-18		rs11147145	12	133465112	1.25879e-43	CHFR
NFKB1	4	103422486	103538459	1.12109e-12		rs9923066	16	85021693	6.07839e-09	ZDHHC7
MTMR3	22	30279144	30426855	8.06764e-11		rs10414517	19	3410102	7.91806e-09	NFIC
MANBA	4	103552660	103682151	2.89413e-10		rs5752989	22	30365780	8.06764e-11	MTMR3
SCNN1A	12	6456009	6486896	4.21061e-10
LTBR	12	6484211	6500733	4.21061e-10
PXMP2	12	133264192	133297276	1.19807e-09
RP13-672B3.2	12	133264635	133291498	1.19807e-09
PGAM5	12	133287405	133299228	1.19807e-09
HORMAD2	22	30476163	30573064	1.30603e-09		p21-female
ZDHHC7	16	85007787	85045141	6.07839e-09		rsID	Chr	Position	P-value
NFIC	19	3359561	3469215	7.91806e-09		rs6688931	1	25889672	1.09996e-13
FBRSL1	12	133066137	133161774	2.26208e-06		rs11147146	12	133465158	3.95958e-25
KIAA0513	16	85061375	85127836	3.24664e-06		rs138748841	16	67828078	1.48207e-08
POLE	12	133200348	133263951	6.21292e-06
P2RX2	12	133195366	133198972	1.71785e-05
ASCC2	22	30184597	30234271	NA

### Sheet: MaGE-Composite SNPs
MAGMA Gene-Based Associations						Lead SNPs
composite score-all						composite score-all
Gene	Chr	Start	End	P-value		rsID	Chr	Position	P-value	Prioritized Candidate Gene
NFKB1	4	103422486	103538459	9.79433e-13		rs12649753	4	74940765	3.29677e-08	CXCL2/3
MTMR3	22	30279144	30426855	5.61787e-12		rs3774938	4	103438439	9.79433e-13	NFKB1
MANBA	4	103552660	103682151	1.54832e-11		rs3181353	9	117693500	3.98541e-08	TNFSF8
HORMAD2	22	30476163	30573064	2.68389e-11		rs726657	9	117696336	3.64923e-08	TNFSF8
SCNN1A	12	6456009	6486896	2.80598e-11		rs2364480	12	6495275	2.80595e-11	LBTR
LTBR	12	6484211	6500733	2.80598e-11		rs10844706	12	9910132	4.2428e-08	CD69
NFIC	19	3359561	3469215	1.13731e-08		rs12602514	17	38159745	1.69357e-08	CSF3
PSMD3	17	38137050	38154213	1.69357e-08		rs10414517	19	3410102	1.13731e-08	NFIC
CSF3	17	38171614	38174066	1.7095e-08		rs5752989	22	30365780	5.61787e-12	MTMR3
MED24	17	38175350	38217468	1.89945e-08
TNFSF8	9	117656003	117692697	3.64926e-08
CD69	12	9905082	9913497	4.2428e-08
GSDMA	17	38119226	38134019	4.41351e-08
CXCL2	4	74962752	74965010	1.34825e-07
CXCL3	4	74902306	74904524	4.94812e-07
MTHFD2L	4	74979891	75168816	6.29702e-07
THRA	17	38214543	38250120	1.20976e-06
CLECL1	12	9868456	9885895	3.19205e-06
CLEC2D	12	9817565	9848413	1.41941e-05
ASCC2	22	30184597	30234271	NA

### Sheet: MaGE-p14 Female
MAGMA Gene-Based Associations						Lead SNPs
p14-female						p14-female
Gene	Chr	Start	End	P-value		rsID	Chr	Position	P-value
TNFSF8	9	117656003	117692697	6.18961e-09		rs3181348	9	117694184	6.18961e-09
ASCC2	22	30184597	30234271	NA		rs5752989	22	30365780	3.66073e-08
MTMR	22	30279144	30426855	3.66073e-08
HORMAD2	22	30476163	30573064	5.0191e-08

### Sheet: MaGE-p16 Female
MAGMA Gene-Based Associations						Lead SNPs
p16-female						p16-female
Gene	Chr	Start	End	P-value		rsID	Chr	Position	P-value
CLEC2D	12	9817565	9848413	4.31307e-05		rs917911	12	9905851	2.23129e-10
CLECL1	12	9868456	9885895	1.14531e-05
CD69	12	9905082	9913497	2.23129e-10

### Sheet: MaGE-p21 Female
MAGMA Gene-Based Associations						Lead SNPs
p21-female						p21-female
Gene	Chr	Start	End	P-value		rsID	Chr	Position	P-value
LDLRAP1	1	25870071	25895377	1.09996e-13		rs6688931	1	25889672	1.09996e-13
ANKLE2	12	133302254	133338474	4.27551e-12		rs11147146	12	133465158	3.95958e-25
GOLGA3	12	133345495	133405444	2.40241e-21		rs138748841	16	67828078	1.48207e-08
CHFR	12	133398773	133532890	3.95958e-25
ZNF605	12	133498019	133532892	2.875e-18
AGRP	16	67516474	67517716	3.44676e-08
FAM65A	16	67552321	67580691	1.78994e-06
CTCF	16	67596310	67673086	1.91081e-08
RLTPR	16	67678822	67691472	1.91081e-08
GFOD2	16	67708434	67753324	0.000394277
RANBP10	16	67757005	67840555	1.48207e-08
TSNAXIP1	16	67840668	67866051	2.27664e-05
NFATC3	16	68118654	68263162	9.20777e-07
SLC7A6	16	68298433	68335722	1.07432e-05
SLC7A6OS	16	68318406	68344849	1.07432e-05
PRMT7	16	68344877	68392466	1.07432e-05

### Sheet: MaGE-Composite Female
MAGMA Gene-Based Associations						Lead SNPs
composite score-female						composite score-female
Gene	Chr	Start	End	P-value		rsID	Chr	Position	P-value
TNFSF8	9	117656003	117692697	2.3788e-08		rs7032773	9	117645562	2.33688e-08
CLEC2D	12	9817565	9848413	2.90326e-05		rs917911	12	9905851	1.5407e-09
CLECL1	12	9868456	9885895	1.51434e-05		rs713875	22	30592487	3.0928e-08
CD69	12	9905082	9913497	1.5407e-09
ASCC2	22	30184597	30234271	NA
MTMR3	22	30279144	30426855	3.97768e-08
HORMAD2	22	30476163	30573064	3.50254e-08
