## Supplementary Data 7 for "Methylation-associated Gene Expression (MaGE): a non-invasive, in vivo measure of cellular senescence"

Var	disease	N_cases	N_total	HR	LCI	UCI	P	Z	df	chisq_local	df_local	local_p	chisq_global	df_global	global_p	model
alc_units	liver_alc	28	17107	5.226470095	2.819350075	9.688754118	1.50944028497854e-07	5.251404207	1	0.036474146	1	0.84853965	0.294470611	3	0.961065033	basic
alc_units	pulm_fibrosis	35	17121	1.078111586	0.747875799	1.554167944	0.68689875	0.403067254	1	0.071581817	1	0.789047429	6.403354258	3	0.093552896	basic
bmi	liver_alc	30	18713	0.951528971	0.627075064	1.443858055	0.815349936	-0.233529924	1	0.039566693	1	0.842330188	0.331163563	3	0.954064752	basic
bmi	pulm_fibrosis	41	18734	1.379238486	1.019638522	1.865659995	0.036961858	2.086185115	1	1.919558897	1	0.165905295	4.0924874	3	0.251648793	basic
FEV	liver_alc	28	15827	0.527792153	0.32879784	0.847221373	0.008129793	-2.646631351	1	0.764273901	1	0.381994317	3.242516513	4	0.518091297	basic
FEV	pulm_fibrosis	28	15845	0.793757837	0.433874214	1.452152453	0.453557069	-0.749498057	1	5.153643224	1	0.023197653	6.680186269	4	0.153785374	basic
p16	liver_alc	30	18832	1.522785446	1.0093156	2.297473174	0.045049688	2.004190222	1	0.017621493	1	0.894394285	0.305953174	3	0.958904988	basic
p16	pulm_fibrosis	42	18854	2.10655344	1.495913232	2.96646042	1.99053295495616e-05	4.265950072	1	0.08199911	1	0.774606339	1.742167555	3	0.62760003	basic
p21	liver_alc	30	18832	2.647722513	1.693758207	4.138981869	1.93852628122165e-05	4.271856137	1	7.61447041974205e-07	1	0.999303759	0.356318751	3	0.949110559	basic
p21	pulm_fibrosis	42	18854	1.570695187	1.099796917	2.243217209	0.013022708	2.483147705	1	3.506644628	1	0.06112313	4.612869156	3	0.202440876	basic
pack_years	liver_alc	29	18437	1.489993778	1.072625443	2.069763935	0.017402042	2.378101347	1	0.5499703	1	0.45832983	0.750983724	3	0.861151472	basic
pack_years	pulm_fibrosis	42	18459	1.684926559	1.293739205	2.194397059	0.000108535	3.870673004	1	0.008037208	1	0.92856497	1.776776345	3	0.620001656	basic
p16	liver_alc	28	16993	1.420456804	0.924172689	2.183247304	0.109504614	1.600423729	1	0.023585092	1	0.877945335	1.52388028	6	0.957892522	fully_adjusted
p16	pulm_fibrosis	28	15502	1.72944273	1.135481879	2.634099418	0.010714113	2.551887418	1	1.779490873	1	0.182211857	23.26770885	7	0.001530891	fully_adjusted
p21	liver_alc	28	16993	2.506292568	1.549540683	4.053783488	0.000180261	3.745184212	1	2.33736263718632e-06	1	0.99878016	1.375753184	6	0.967316764	fully_adjusted
p21	pulm_fibrosis	28	15502	1.428300568	0.926942509	2.200829602	0.106076733	1.616081316	1	4.71229832	1	0.029947589	25.45638857	7	0.000629611	fully_adjusted
