## Supplementary Data 2 for "Methylation-associated Gene Expression (MaGE): a non-invasive, in vivo measure of cellular senescence"

disease	ncase	ncontrol	mean_age_case	sd_age_case	mean_age_disease	sd_age_disease	mean_time_to_disease	sd_time_to_disease	mean_age_control	sd_age_control	percent_female_case	percent_female_control
acne	81	18362	28.64197531	10.34928577	32.30967078	11.0343705	3.667695473	2.751309468	47.45158479	14.81743273	80.24691358	58.63740333
actinic_keratosis	106	18660	60.85849057	10.30343325	65.7004717	10.48370352	4.841981132	2.998212193	46.95466238	14.85535173	42.45283019	58.94426581
AF	458	18214	64.01528384	10.59033177	69.83515284	10.94698685	5.819868996	2.877086458	46.50499616	14.64911821	45.41484716	59.34995059
agranulocytosis	80	18714	55.0125	10.43544805	60.68125	10.76208129	5.66875	2.591740607	47.06022229	14.90887035	73.75	58.68868227
AKI	249	18583	64.53012048	12.49742298	71.06860776	12.43579639	6.538487282	2.410296385	46.86654469	14.78132687	46.18473896	59.00016144
alc_problems	547	17930	49.95246801	13.21052168	53.64198659	13.32616471	3.689518586	2.71050295	46.9240937	14.93649466	52.46800731	59.23034021
allergic_rhinitis	315	17676	45.01904762	15.33800551	49.25582011	15.64197448	4.236772487	2.727016091	47.2842272	14.89931136	58.73015873	58.66711926
anal_fissure	68	18571	41.89705882	14.63704124	46.49019608	14.92504441	4.593137255	2.649882245	47.1074794	14.91220307	52.94117647	58.84981961
anorectal	39	18694	48.05128205	15.79298432	53.08760684	16.32563313	5.036324786	3.038844213	47.1092864	14.92606958	38.46153846	58.86915588
anorectal_fistula	32	18737	44	14.95153461	48.8359375	15.2525849	4.8359375	2.566628646	47.09083631	14.90842993	34.375	58.92085179
anorectal_prolapse	31	18797	52.96774194	14.84471594	57.19086022	15.68986453	4.22311828	2.503829206	47.09038676	14.9015665	77.41935484	58.7540565
ant_uveitis	32	18761	55.8125	12.6604222	60.25520833	13.85698744	4.442708333	3.185880975	47.07526251	14.89908436	53.125	58.84014711
anxiety	412	17668	43.12864078	15.90728781	48.25222492	16.36191302	5.123584142	2.814542434	47.16006339	14.94936898	66.74757282	58.09938873
appendicitis	108	17960	42.82407407	14.96652258	47.0162037	15.1684444	4.19212963	2.812883373	47.10233853	14.93894977	58.33333333	58.79732739
aspiration_pneumo	77	18770	64.45454545	14.88866175	70.80627706	15.13145035	6.351731602	2.683731833	47.04112946	14.85814474	57.14285714	58.82791689
asthma	459	17396	50.40740741	15.10883477	55.33042847	15.60425306	4.92302106	2.949313882	47.28638768	14.79465503	64.48801743	58.5766843
av_block_1	32	18820	66.6875	14.94600497	72.53385417	14.80282382	5.846354167	2.560216495	47.0750797	14.87501985	40.625	58.8575983
b12_def	81	18728	54.74074074	15.63232051	60.27366255	16.18350838	5.532921811	2.846863497	47.05136694	14.88403867	76.54320988	58.6875267
bacterial	1003	16025	53.76071785	16.35626844	59.04312064	16.7579388	5.282402792	2.77386412	46.43207488	14.74318833	57.52741775	58.40873635
BAD	36	18794	41.58333333	13.60330842	46.52546296	13.71178411	4.94212963	2.983008724	47.12296478	14.90381519	66.66666667	58.80068107
barretts	71	18772	55.70422535	11.49210209	61.99647887	11.28267246	6.292253521	2.357900988	47.06967824	14.89712	52.11267606	58.83763051
bells	44	18766	45.65909091	12.75519626	50.86931818	13.27401288	5.210227273	2.662028951	47.11265054	14.90649041	45.45454545	58.84578493
benign_brain	37	18787	53.10810811	15.33656449	58.61036036	15.50433101	5.502252252	2.826550056	47.09038165	14.89628528	64.86486486	58.79597594
benign_colon	555	17916	56.12612613	9.522268331	61.36651652	9.773429196	5.24039039	2.843549351	46.58567761	14.91580891	48.82882883	59.25429783
benign_ovary	156	10597	43.19871795	13.53724605	47.7857906	13.88822544	4.58707265	2.864570735	47.27026517	14.83978219	100	100
benign_stomach	99	18707	57.2020202	11.42140829	62.86784512	11.8576987	5.665824916	2.798442	47.02020634	14.88958679	73.73737374	58.72667985
benign_uterus	123	10819	50.39837398	11.25541024	55.24254743	11.16734465	4.844173442	2.914283948	47.15805527	14.78102234	100	100
bone	38	18781	57.89473684	13.56822495	63.55701754	13.62181039	5.662280702	2.73421949	47.07699271	14.89276663	47.36842105	58.88397849
BPH	282	7328	60.34042553	7.73477592	65.25295508	7.926862769	4.912529551	2.819751942	45.86394651	14.92515038	0	0
bronchiectasis	77	18759	60.41558442	12.46083406	65.97835498	12.90689644	5.562770563	2.674609738	47.04051389	14.87897512	57.14285714	58.80910496
carpal_tunnel	263	18267	52.34220532	12.68123599	56.85741445	12.64169692	4.515209125	2.849542206	46.87299502	14.92008595	71.48288973	58.27448404
cataract	779	17778	64.5224647	9.664045472	70.16495507	9.564980784	5.642490372	2.835113411	46.00989988	14.39391942	62.64441592	58.54989313
CHD_NOS	551	17837	59.99092559	9.788393371	65.27283727	9.936337518	5.281911676	2.772648243	46.28054045	14.70333488	38.29401089	59.97645344
cholecystitis	314	18151	51.40127389	14.04277349	56.39065817	14.08351955	4.989384289	2.842437077	46.84584871	14.89925892	71.33757962	58.11801003
cholelithiasis	462	17857	51.96320346	14.1206741	56.81962482	14.32795636	4.856421356	2.799655599	46.72391779	14.89934289	72.51082251	57.75886207
chronic_fatigue	179	18458	46.42458101	12.68896093	52.37709497	12.81182325	5.952513966	2.565039408	47.1024488	14.94996671	87.70949721	58.34326579
cirrhosis	43	18782	53.62790698	10.68158909	59.0503876	10.95440797	5.42248062	3.175655337	47.08146097	14.90383309	37.20930233	58.89149185
coeliac	60	18751	48.18333333	14.19177569	52.98333333	13.71120447	4.8	2.955739095	47.10255453	14.90112799	75	58.73820063
COPD	427	18264	59.93911007	10.79671495	65.17232631	10.98689247	5.233216237	2.797698559	46.73729742	14.7939017	59.95316159	58.77682873
crohns	40	18717	47.2	13.47019502	50.99166667	13.03997251	3.791666667	2.619100344	47.10519848	14.91983255	60	58.89832772
deaf	305	18087	54.56393443	13.02288008	59.55628415	13.33852427	4.992349727	2.700653033	46.93116603	14.82792543	60	58.93182949
delirium	84	18766	69.39285714	11.49019263	76.67559524	11.65110133	7.282738095	2.273178171	47.01129703	14.83709498	57.14285714	58.82446979
dementia	154	18702	71.94155844	9.019395957	78.71590909	8.73602013	6.774350649	2.430850595	46.90712223	14.76400033	63.63636364	58.77980965
depression	481	17375	44.41995842	15.43704746	48.47730423	15.67475104	4.057345807	2.687142586	47.15447482	15.00698082	69.85446985	57.78992806
dermatitis	533	17267	46.31332083	14.4178171	50.96466542	14.84824998	4.65134459	2.76786552	47.29356576	14.85944206	60.97560976	58.60311577
diab_eye	165	18656	55.27272727	13.45152255	60.26666667	13.43663678	4.993939394	2.775634459	47.02251286	14.88994477	46.06060606	58.98370497
diabetes	572	18006	57.09090909	11.32355485	62.16477273	11.52310803	5.073863636	2.844924125	46.63862046	14.84704858	48.77622378	59.35243808
digestive	343	18236	51.59475219	15.39790661	58.0335277	15.61910869	6.43877551	2.357534517	47.09563501	14.82530983	62.39067055	58.64224611
diverticuli	775	17683	58.14064516	10.23683813	63.42333333	10.18187722	5.282688172	2.737319631	46.27636713	14.7600734	59.87096774	58.71175705
dysmenorrhoea	47	10733	35.59574468	8.972565855	39.46276596	9.234315736	3.867021277	2.703753629	47.38311749	14.80599041	100	100
ear_urti	161	17825	43.29813665	16.38056956	47.6889234	17.29800275	4.390786749	3.121835009	47.65099579	14.69366246	57.76397516	59.04067321
ED	193	7457	52.30569948	11.51289217	57.29274611	11.27758356	4.987046632	2.600228528	46.4783425	15.16932662	0	0
endometriosis	77	10724	37.15584416	9.714428952	41.94480519	9.991668774	4.788961039	2.943503862	47.36693398	14.84494486	100	100
enthesopathy	903	16978	48.9158361	12.16997157	53.72065338	12.29276353	4.804817276	2.800581955	46.61656261	15.08243595	58.25027685	58.87619272
epilepsy	81	18618	51.88888889	12.78475655	56.98251029	13.09837058	5.093621399	3.013234198	47.10172951	14.91378479	56.79012346	58.8462778
ESRD	35	18811	60.51428571	12.00091033	65.62857143	12.68188493	5.114285714	3.027318813	47.08207963	14.89257166	54.28571429	58.84854606
fatty_liver	71	18765	50.38028169	11.68927005	56.68075117	11.57620529	6.300469484	2.905880698	47.09597655	14.91168871	52.11267606	58.87023714
female_genital_prolapse	252	10541	55.38888889	10.86899331	60.09292328	10.81197412	4.704034392	2.877672024	46.74129589	14.66230731	100	100
female_infertility	48	10643	29.60416667	5.01800835	33.78993056	4.462908257	4.185763889	2.154098819	47.42835667	14.92122434	100	100
fibromatosis	122	18649	56.36065574	8.887790468	61.85997268	8.93754646	5.49931694	2.669473727	46.98128586	14.88978252	41.80327869	59.07555365
folatedef	37	18815	48.94594595	16.59140665	54.20045045	16.89192064	5.254504505	2.679076013	47.10980601	14.89678379	62.16216216	58.79883072
fracture_hip	110	18698	67.53636364	11.53588519	73.56136364	11.78793828	6.025	2.867742802	46.9606375	14.81670114	68.18181818	58.74959889
fracture_wrist	205	18219	54.96585366	12.95254555	60.51504065	13.35115527	5.549186992	2.774975591	47.09336407	14.832834	80.97560976	58.70245348
gastritis_duodenitis	715	17220	52.28111888	13.81847579	57.21037296	14.00911815	4.929254079	2.865303522	46.5112079	14.88572893	61.3986014	58.83275261
glaucoma	73	18738	62.5890411	10.6755635	68.49543379	10.4553623	5.906392694	2.51227485	47.00816523	14.86396975	64.38356164	58.82164585
GN	51	18723	58.07843137	14.95037543	63.37745098	15.17011273	5.299019608	2.788028797	47.06200929	14.88063285	56.8627451	58.83138386
GORD	813	17303	51.0897909	12.99727355	56.16256663	13.24904535	5.072775728	2.754617384	46.58446512	14.9584913	65.43665437	58.5158643
gout	162	18617	57.06790123	13.56105428	62.68209877	13.58264971	5.614197531	2.709603363	46.98103884	14.88291271	30.24691358	59.24692485
haemangioma	58	18671	50.81034483	11.93470084	55.21264368	12.71608715	4.402298851	2.900609011	47.09769161	14.90170581	56.89655172	58.78635317
hernia_abdo	503	17618	52.80516899	12.57193695	57.78263751	12.79766533	4.977468522	2.842485873	46.71205585	14.8319344	26.24254473	61.32364627
hernia_diaphragm	529	17822	55.51228733	12.30777733	60.7978891	12.58398099	5.285601764	2.781295393	46.51716979	14.83189805	68.80907372	58.44461901
hf	260	18505	64.11153846	11.82265435	69.49839744	12.23897882	5.386858974	2.780903224	46.77443934	14.74733247	42.69230769	59.1569846
hydrocele	34	7621	50.32352941	17.58222344	54.60539216	17.17468564	4.281862745	2.471641747	46.79661462	15.04888252	0	0
hypertension	1527	16258	58.12180747	11.17516156	63.04191225	11.31494404	4.920104781	2.940089127	45.17831222	14.51937779	53.30713818	59.58297454
IBS	250	18137	42.824	14.73163631	47.19366667	15.14603238	4.369666667	2.856837485	47.11275294	14.95230695	83.2	57.95886861
IDA	272	18280	55.07352941	15.15340126	60.50367647	15.40590069	5.430147059	2.851359354	46.9047046	14.87683445	69.85294118	58.19474836
intervert_disc	167	18366	48.19760479	13.08279451	53.03892216	13.16731731	4.841317365	2.772320781	46.97446368	14.94961685	56.28742515	58.92954372
Isch_stroke	142	18659	62.48591549	11.80018987	68.19835681	11.7092676	5.712441315	2.964236817	46.94930061	14.84171324	49.29577465	58.92598746
keratitis	34	18771	51.08823529	14.80247245	56.17156863	14.86438331	5.083333333	3.081114408	47.09674498	14.90429477	70.58823529	58.84609238
LBBB	46	18796	61.65217391	12.51526604	66.48731884	12.7185459	4.835144928	2.964371206	47.06751436	14.88218041	60.86956522	58.81570547
leiomyoma	165	10680	45.72727273	9.172708484	50.32474747	9.009718031	4.597474747	2.754379124	47.19410112	14.87867917	100	100
lichen_planus	39	18781	53.58974359	11.28743584	58.46581197	11.52884949	4.876068376	2.612936762	47.07406421	14.89585067	61.53846154	58.78813695
liver_alc	30	18802	52.16666667	10.54083466	57.46944444	10.64649861	5.302777778	3.315504282	47.08887352	14.90398055	16.66666667	58.91926391
lrti	757	17696	59.06340819	13.95916931	64.84764421	14.32540029	5.784236019	2.789566965	46.51039783	14.65892163	56.27476882	58.99073237
macula_degen	73	18753	66.42465753	14.2613676	71.52853881	14.26717626	5.103881279	2.577606437	47.00079987	14.8290511	65.75342466	58.75326614
male_GU	35	7642	52.31428571	15.3886349	57.19761905	15.89546743	4.883333333	2.675399304	46.75189741	15.12536106	0	0
menorrhagia	287	9554	38.55400697	7.225371211	42.58246225	6.948883336	4.028455285	2.765006982	46.66213104	15.1303951	100	100
migraine	283	17463	40.75971731	13.05629665	45.73881037	13.3551433	4.979093051	2.782923074	47.20030923	15.04550673	77.03180212	57.30974059
MS	49	18772	44.87755102	11.67017683	50.21938776	11.61596988	5.341836735	2.992382541	47.1113893	14.9135489	81.63265306	58.70978052
mult_valve	37	18805	61.67567568	13.20575223	67.42117117	13.43923433	5.745495495	2.756652024	47.07024727	14.88181156	35.13513514	58.88327572
mycoses	73	18732	57.53424658	10.9659602	63.6586758	10.95153786	6.124429224	2.793708598	47.06107196	14.89615637	56.16438356	58.82980995
myocardial_infarction	347	18278	61.55619597	10.59742228	66.79274736	10.72344285	5.236551393	2.92420222	46.63382208	14.75690594	33.42939481	59.66188861
nasal_polyp	75	18636	49.14666667	12.84280568	53.74222222	12.83649321	4.595555556	2.794235182	47.04518137	14.91424365	30.66666667	59.07920155
neuro_bladder	96	18639	51.3125	13.78199627	56.23697917	13.82511026	4.924479167	2.982185855	47.04104297	14.90309508	61.45833333	58.72096142
NHL	57	18759	57.57894737	12.14340998	63.05701754	12.45452201	5.478070175	3.069447752	47.07143238	14.89927492	61.40350877	58.80377419
nonRh_aortic	103	18707	64.06796117	11.18407668	69.7710356	12.13216816	5.703074434	2.916565589	46.98096969	14.85302963	49.51456311	58.91377559
nonRh_mitral	68	18739	61.91176471	10.84729183	67.55759804	11.67678361	5.645833333	2.65386288	47.02438764	14.87426553	55.88235294	58.83985271
OA	1132	17062	57.4770318	10.43460554	62.54468492	10.47543004	5.067653121	2.754927666	45.88377681	14.75154317	64.22261484	58.46911265
obesity	321	17954	51.09968847	11.89548365	55.09527518	12.06293664	3.995586708	2.833410307	46.85496268	14.97471889	57.63239875	58.50506851
obstr_reflux	102	18665	55.60784314	12.88345079	61.22385621	13.34148359	5.616013072	3.041384811	47.04939727	14.89235999	45.09803922	58.86954192
oesoph_ulc	410	17812	53.54634146	13.33888002	58.52418699	13.63448891	4.977845528	2.730609511	46.60290815	14.8621128	60.73170732	59.08937795
osteoporosis	319	18436	62.73981191	10.28698335	67.81870428	10.47813538	5.078892372	2.66547116	46.75661749	14.79045379	87.14733542	58.17964851
oth_anaemia	348	18071	56.78448276	15.20757776	62.19899425	15.69467359	5.414511494	2.828677474	46.78307786	14.81532819	66.09195402	58.09307731
oth_organisms	1143	16315	55.65616798	15.30975771	61.3040974	15.72539334	5.647929425	2.784444827	46.89181735	14.42396894	57.65529309	58.9151088
oth_organs	581	17695	54.4475043	15.05608188	60.1724039	15.43352342	5.724899598	2.732503311	46.82763493	14.79796933	59.03614458	58.88103984
pancreatitis	81	18700	53.87654321	16.09066711	59.04938272	16.09009885	5.172839506	3.177224116	47.05497326	14.88740113	59.25925926	58.81283422
Parkinsons	43	18809	63.25581395	6.676515427	69.37984496	7.367554136	6.124031008	2.590451796	47.07267797	14.8926644	37.20930233	58.87606997
PCB	35	10963	33.71428571	11.95966611	38.12142857	11.44135271	4.407142857	2.667721255	47.37909331	14.75263557	100	100
PE	126	18652	58.64285714	12.29078633	64.72883598	12.2587109	6.085978836	2.683777117	46.99748016	14.8839827	57.14285714	58.79798413
periph_neuro	223	18425	51.95964126	13.00426762	56.93609865	13.33462113	4.976457399	2.82078125	46.97997286	14.92953417	63.67713004	58.67028494
peripheral_arterial_disease	140	18628	61.01428571	10.06810314	66.1922619	10.34281444	5.17797619	2.567692862	46.93257462	14.85436416	44.28571429	58.96499893
peritonitis	91	18634	52.25274725	14.50256177	58.04120879	14.90358092	5.788461538	2.958517409	47.03128689	14.89172132	57.14285714	58.83331544
PID	61	10725	38.42622951	13.53447329	43.90027322	13.9776841	5.474043716	2.837070288	47.30498834	14.82674838	100	100
pilonidal	34	18654	32.02941176	14.07229234	36.77941176	13.53511897	4.75	2.910852791	47.18210571	14.90475199	50	58.96322505
pleural_effusion	198	18598	61.28787879	12.89445458	67.23442761	12.83027312	5.946548822	2.722019244	46.92214217	14.83080041	56.06060606	58.88805248
PMB	210	10610	53.47619048	7.344685594	58.4765873	7.251048119	5.000396825	2.935188373	46.79585297	14.70922111	100	100
PMR	63	18775	62.74603175	9.003526646	67.58068783	9.242319395	4.834656085	2.590585211	47.04047936	14.87716696	69.84126984	58.78029294
pri_bladder	63	18746	63.58730159	10.34195171	69.52777778	10.33162057	5.94047619	2.742104525	47.00880188	14.858855	34.92063492	58.94590846
pri_bowel	164	18601	58.87804878	11.75244681	64.47002033	11.91159025	5.591971545	2.912502416	46.92564916	14.853804	54.26829268	58.88930703
pri_breast	256	10605	55.359375	10.03815027	60.4436849	10.11218404	5.084309896	2.816331945	46.90561056	14.78651206	100	100
pri_kidney	50	18795	57.22	11.91687194	62.66333333	11.83179975	5.443333333	2.982680543	47.08198989	14.89749062	40	58.89864326
pri_lung	146	18700	62.32191781	9.038564832	67.74885845	9.358519928	5.426940639	2.742769848	46.98582888	14.87201086	58.90410959	58.81283422
pri_melanoma	82	18711	53.95121951	12.30467385	59.73373984	12.09750793	5.782520325	2.920258109	47.06290417	14.90062748	68.29268293	58.74619208
pri_oesoph	36	18815	64	10.33440855	69.75694444	10.86751704	5.756944444	2.893847812	47.07642838	14.8874415	41.66666667	58.87323944
pri_oroph	32	18799	53.4375	11.23341071	59.1171875	11.28080925	5.6796875	2.908714919	47.09378158	14.90577859	31.25	58.90206926
pri_other	120	18689	58.7	12.40398418	63.70902778	12.45575735	5.009027778	2.895729087	47.01958371	14.88771981	53.33333333	58.86885334
pri_ovarian	39	11025	55.12820513	12.03542903	60.5	11.87441904	5.371794872	2.432934219	47.30848073	14.75926149	100	100
pri_pancr	35	18819	61.57142857	10.90948242	66.85	11.53574652	5.278571429	2.605999775	47.08608321	14.8936688	54.28571429	58.82884319
pri_prost	162	7553	60.62962963	6.726132303	66.82407407	6.799434932	6.194444444	2.532143259	46.3373494	15.03988533	0	0
pri_skin	532	17999	59.93421053	11.45109123	65.30842732	11.43044385	5.374216792	2.90429164	46.47147064	14.74054813	48.12030075	59.23106839
pri_uterine	46	11027	59.34782609	7.832176911	64.37137681	7.979327196	5.023550725	2.95630019	47.27432665	14.74234595	100	100
PSA	30	18806	47.6	11.24829489	51.93333333	10.99635084	4.333333333	2.816039174	47.10863554	14.90790492	66.66666667	58.83228757
psoriasis	145	18474	45.62068966	13.871468	50.20229885	14.35394575	4.581609195	2.752777584	47.11161633	14.92051487	60	58.87734113
PTH	35	18805	59	11.05068537	64.43809524	10.62071411	5.438095238	2.713538953	47.08162723	14.89436623	77.14285714	58.7716033
ptosis	33	18794	56.36363636	13.62171562	61.46464646	13.66611137	5.101010101	2.365272254	47.0823135	14.88989666	63.63636364	58.80068107
pulm_collapse	47	18798	56.14893617	12.95305692	62.09219858	12.27456418	5.943262411	2.654643775	47.08734972	14.89432295	53.19148936	58.8413661
pulm_fibrosis	42	18812	65.45238095	9.530956958	71.72619048	9.794990107	6.273809524	2.614601336	47.07000851	14.88303376	30.95238095	58.87731235
raynauds	80	18672	49.275	13.66690079	53.971875	13.72008281	4.696875	2.697613278	47.10197087	14.91779888	76.25	58.64395887
resp_failure	65	18778	60.12307692	12.90894517	65.78461538	12.98153146	5.661538462	2.835395884	47.05841943	14.88343323	60	58.8028544
retinal_detach	35	18799	52.11428571	10.85403538	58.00952381	10.90644207	5.895238095	2.524984862	47.09378158	14.90485779	40	58.8595138
RhA	117	18641	53.84615385	12.93925822	58.48076923	12.94007142	4.634615385	2.819923603	47.0206534	14.89507481	64.1025641	58.72002575
rosacea	153	18532	48.54901961	13.50192051	52.83442266	13.55545515	4.28540305	2.755123696	47.07317073	14.91960862	72.54901961	58.61752644
seb_derm	148	18491	45.5	15.42702814	50.11036036	15.78484405	4.61036036	2.787904718	47.14655778	14.89087914	52.02702703	58.86647558
sec_bone	111	18741	57.99099099	10.24650317	63.67267267	10.37325324	5.681681682	2.848648408	47.04519503	14.89855902	55.85585586	58.83890934
sec_brain	49	18805	57.91836735	9.945343832	63.1462585	9.610928426	5.227891156	2.785481099	47.08433927	14.9009747	67.34693878	58.79287424
sec_liver	125	18725	59.96	10.5083684	65.43733333	10.46919367	5.477333333	2.671773001	47.02285714	14.8870529	52.8	58.86782377
sec_LN	175	18649	56.12571429	9.906236943	61.89142857	9.990638475	5.765714286	2.865999273	47.0099201	14.91297716	74.85714286	58.63585179
sec_lung	89	18762	60.95505618	10.60650541	66.42041199	10.84565813	5.465355805	2.58143286	47.04503784	14.88750156	62.92134831	58.79970152
sec_other	104	18744	58.74038462	11.64607121	64.08653846	11.39509941	5.346153846	2.869645693	47.04043961	14.88754794	63.46153846	58.8028169
sec_peritoneum	46	18812	61.5	11.30142567	67.19021739	11.3443528	5.690217391	2.592704808	47.07893898	14.89017755	78.26086957	58.77099724
sec_pleura	32	18824	59.84375	8.428482338	66.5859375	8.859250991	6.7421875	2.177121115	47.09163833	14.89915975	71.875	58.7919677
sepsis	186	18622	59.72043011	12.53911984	66.27732975	12.79207272	6.556899642	2.468162781	46.98281602	14.86713709	53.22580645	58.87659757
sinusitis	474	17642	44.52531646	13.95130433	49.02865682	14.18236132	4.503340366	2.815462645	47.18467294	14.96464161	70.88607595	58.12266183
skin	294	18024	52.80952381	15.6180229	57.78854875	15.8518686	4.979024943	2.870982932	46.95095428	14.9180354	48.29931973	59.16555704
sleep_apnoea	114	18605	49.52631579	11.18881436	54.44005848	11.47921741	4.91374269	2.659950286	47.0717549	14.92157742	36.84210526	59.11314163
spinal_stenosis	82	18734	61.53658537	12.05357907	66.55894309	12.22391604	5.022357724	2.685729472	47.01777517	14.87215772	62.19512195	58.79150208
spondylosis	163	18415	57.50306748	11.37268453	62.11196319	11.63290375	4.608895706	2.84022901	46.809123	14.85639975	68.71165644	58.68042357
stable_angina	320	18062	61.80625	9.451076385	66.77630208	9.41335342	4.970052083	2.736058642	46.45803344	14.73812467	42.1875	59.39541579
Stroke_NOS	167	18585	60.62874251	11.40676771	65.8243513	11.59684366	5.195608782	2.813730441	46.90352435	14.84091638	41.31736527	58.99381221
substance_misuse	56	18722	43.71428571	13.93323598	49.36607143	14.25059523	5.651785714	2.432425481	47.15329559	14.90374731	50	58.90396325
SVT	67	18707	55.73134328	15.1932821	60.91666667	16.03182336	5.185323383	2.715765672	47.03667076	14.87524449	59.70149254	58.8335917
thyroid	433	17893	53.36720554	14.23290189	57.9212856	14.56184631	4.554080062	2.814909924	46.75699994	14.91843731	81.06235566	57.37439222
TIA	163	18595	60.27607362	11.54822863	65.71574642	11.78743973	5.439672802	2.796837211	46.91331003	14.84801322	49.69325153	58.96746437
tinnitus	115	18643	48.6173913	12.15728978	53.34782609	12.46815759	4.730434783	2.751535333	47.07670439	14.92619671	60	58.85855281
trigem_neur	34	18796	47.5	11.52401971	52.74754902	11.92535152	5.24754902	2.51949347	47.09922324	14.90013212	82.35294118	58.74122154
ulc_colitis	67	18700	47.56716418	13.74135969	52.4800995	14.0060795	4.912935323	2.774357724	47.08417112	14.91263309	59.70149254	58.87165775
ulcer_peptic	106	18316	57.37735849	11.60578906	62.73977987	12.18180024	5.362421384	3.035548695	46.80721773	14.87909648	59.43396226	59.0521948
unstable_angina	68	18663	60.67647059	10.09128659	64.91666667	10.09862231	4.240196078	2.823201427	46.94840058	14.85380713	39.70588235	59.05267106
urine_incont	219	10480	51.37899543	12.43137924	55.75342466	12.92160632	4.374429224	2.784115259	46.98692748	14.84956922	100	100
urolithiasis	165	18371	48.35151515	13.62736042	54.0510101	13.83904888	5.699494949	2.812960245	46.95661641	14.91856761	38.78787879	59.23466333
urticaria	93	18557	45.29032258	13.25631978	49.86827957	13.3028145	4.577956989	2.742215774	47.14501266	14.90841259	67.74193548	58.67866573
uti	530	17772	58.02075472	15.69937158	63.60990566	16.09866769	5.589150943	2.664530338	46.70582939	14.7220302	64.71698113	58.15890164
viral	276	18133	51.74275362	15.76102621	57.58665459	16.26672609	5.843900966	2.766477547	47.19665803	14.84256062	59.05797101	58.78233056
vte_ex_pe	95	18681	57.49473684	12.55530208	62.73333333	12.84819762	5.238596491	3.086532999	47.01996681	14.89054202	54.73684211	58.84588619
