## Supplementary Data 8 for "Methylation-associated Gene Expression (MaGE): a non-invasive, in vivo measure of cellular senescence"

phenotype	name	group	diff_ncase	diff_ncontrol
Anxiety disorders	anxiety	Psychiatric	0	2
Asthma	asthma	Respiratory	0	12
Bacterial Diseases (excl TB)	bacterial	Infections	0	-2
Benign neoplasm of brain and other parts of central nervous system	benign_brain	Benign neoplasm or Carcinoma in situ	2	-7
Coronary heart disease not otherwise specified	CHD_NOS	Cardiovascular	0	2
Diabetes	diabetes	Endocrine	0	3
Enthesopathies & synovial disorders	enthesopathy	Musculoskeletal	0	2
Gastritis and duodenitis	gastritis_duodenitis	Digestive	0	2
Hypertension	hypertension	Cardiovascular	0	22
Hypo or hyperthyroidism	thyroid	Endocrine	0	5
Infections of Other or unspecified organs	oth_organs	Infections	0	-2
Migraine	migraine	Neurological	0	-2
Non-Hodgkin Lymphoma	NHL	Cancers	7	-12
Obesity	obesity	Endocrine	0	2
Osteoarthritis (excl spine)	OA	Musculoskeletal	0	6
Primary Malignancy_Bladder	pri_bladder	Cancers	0	-3
Primary Malignancy_Breast	pri_breast	Cancers	0	-16
Primary Malignancy_Kidney and Ureter	pri_kidney	Cancers	6	-7
Primary Malignancy_Lung and trachea	pri_lung	Cancers	10	-11
Primary Malignancy_Malignant Melanoma	pri_melanoma	Cancers	37	-63
Primary Malignancy_Oesophageal	pri_oesoph	Cancers	3	-4
Primary Malignancy_Oro-pharyngeal	pri_oroph	Cancers	1	-4
Primary Malignancy_Other Organs	pri_other	Cancers	19	-23
Primary Malignancy_Other Skin and subcutaneous tissue	pri_skin	Cancers	305	-441
Primary Malignancy_Ovarian	pri_ovarian	Cancers	2	-12
Primary Malignancy_Pancreatic	pri_pancr	Cancers	1	-2
Primary Malignancy_Prostate	pri_prost	Cancers	14	-30
Primary Malignancy_Uterine	pri_uterine	Cancers	3	-6
Primary Malignancy_colorectal and anus	pri_bowel	Cancers	12	-20
Secondary Malignancy_Lymph Nodes	sec_LN	Cancers	1	-2
